# Cohort Profile: Epigenetics in Pregnancy (EPIPREG) – population-based sample of European and South Asian pregnant women living in Norway with epigenome-wide DNA methylation (850k) in peripheral blood leukocytes

**DOI:** 10.1101/2021.02.08.21251341

**Authors:** Nicolas Fragoso-Bargas, Julia O. Opsahl, Nadezhda Kiryushchenko, Yvonne Böttcher, Sindre Lee-Ødegård, Elisabeth Qvigstad, Kåre Rønn Richardsen, Christin W. Waage, Line Sletner, Anne Karen Jenum, Rashmi B. Prasad, Leif C. Groop, Gunn-Helen Moen, Kåre I. Birkeland, Christine Sommer

## Abstract

**Purpose:** Pregnancy is a valuable model to study the association between DNA methylation and several cardiometabolic traits, due to its direct potential to influence mother’s and child’s health. Epigenetics in Pregnancy (EPIPREG) is a population-based sample with the aim to study associations between DNA-methylation in pregnancy and cardiometabolic traits in South Asian and European pregnant women and their offspring.

**Participants:** In EPIPREG we have quantified epigenome-wide DNA methylation in maternal peripheral blood leukocytes in gestational week 28±1 in Europeans (n=312) and South Asians (n=168) that participated in the population-based cohort STORK Groruddalen, in Norway. DNA methylation was measured with Infinium MethylationEPIC Kit (850k sites), with technical validation of four CpG sites using bisulphite pyrosequencing in a subset (n=30). The sample is well characterized with few missing data on e.g. genotype, universal screening for gestational diabetes, objectively measured physical activity, bioelectrical impedance, anthropometrics, biochemical measurements, and a biobank with maternal serum and plasma, urine, placenta tissue. In offspring, we have repeated ultrasounds during pregnancy, cord blood, and anthropometrics up to 4 years of age.

**Results to date:** We have quantified DNA methylation in peripheral blood leukocytes in nearly all eligible women from the STORK Groruddalen study, to minimize the risk of selection bias. Genetic principal components distinctly separated Europeans and South Asian women, which fully corresponded with the self-reported ethnicity. Technical validation of 4 CpG sites from the methylation bead chip showed high concordance with bisulfite pyrosequencing (R=0.98, p<0.001).

**Future plans:** We plan to study associations between DNA methylation and cardiometabolic traits and outcomes. We hope to identify cohorts with similar data to replicate our findings, collaborate on joint efforts such as meta-analysis, and serve as a replication cohort for other studies.

**Strengths and limitations of this study:**

- Epigenome-wide DNA methylation data in maternal peripheral blood leukocytes in gestational week 28±1 in 312 Europeans and 168 South Asians living in Norway
- EPIPREG’s population-based design and comprehensive phenotyping allows for studies of a wide range of phenotypic traits, exposures and outcomes in relation to DNA methylation
- The inclusion of women with both European and South Asian ethnic background enables interesting studies into the role of DNA methylation in ethnic disparities in health.
- The wide range of collected phenotypes, exposures and outcomes makes the EPIPREG sample well suited to serve as a replication cohort for other cohorts with DNA methylation data
- The EPIPREG sample has limited statistical power for epigenome-wide association studies, and we are interested in collaborative efforts such as meta-analysis of several cohorts
