## Supplementary tables 1 and 2 for "Cohort Profile: Epigenetics in Pregnancy (EPIPREG) – population-based sample of European and South Asian pregnant women living in Norway with epigenome-wide DNA methylation (850k) in peripheral blood leukocytes"

### Sheet: Supplementary table 1
Supplementary table 1: Mean comparison between the European samples included in the beadchip versus their respective excluded samples.
Variable	Without DNA methylation data (n=46)	With DNA methylation data (n=312)	p*
Age	30.5 (4.2)	30.1 (4.6)	0.562
Weeks’ gestation	28.7 (1.2)	28.1 (1.2)	0.010
Multiparious (%)	17 (37.0)	151 (48.4)	0.196
Height (cm)	166.2 (4.9)	167.4 (5.8)	0.183
Smoking status			0.196
3 motnths pre-pregnancy	1 (2.3)	20 (6.5)
Current	6 (14.0)	80 (25.9)
Former	15 (34.9)	87 (28.2)
Never	21 (48.8)	122 (39.5)
Pre-pregnancy alcohol intake, n (%)	35 (81.4)	234 (76.2)	0.575
Pre-pregnancy BMI (kg/m2)	23.9 (4.0)	24.6 (4.9)	0.314
BMI (kg/m2)	26.8 (4.0)	27.8 (4.7)	0.199
Total fat (%)	26.7 (7.2)	29.6 (9.7)	0.059
Trunkal fat (%)	13.8 (4.0)	15.9 (5.5)	0.024
Systolic blood pressure (mmHg)	104.2 (9.6)	107.0 (9.6)	0.077
Diastolic blood pressure (mmHg)	67.4 (7.1)	68.4 (7.1)	0.421
First degree relative with diabetes	6 (13.6)	43 (14.0)	1.000
GDM (WHO2013)	9 (20.5)	76 (24.4)	0.704
GDM (WHO1999)	4 (9.3)	37 (11.9)	0.812
Fasting glucose (mmol/L)	4.6 (0.5)	4.7 (0.6)	0.424
2 hour glucose (mmol/L)	5.9 (1.2)	6.0 (1.4)	0.654
HbA1c (%)	5.1 (0.3)	5.1 (0.3)	0.386
Fasting Insulin (pmol/L)	43.0 [31.0, 61.0]	48.0 [33.0, 70.2]	0.411
Fasting Cpeptid (pmol/L)	707.0 [564.0, 854.0]	712.0 [560.2, 901.8]	0.783
Fasting HOMA-B (pmol/L)	172.7 [142.3, 196.6]	173.2 [151.3, 199.7]	0.719
Fasting HOMA-IR	1.5 [1.1, 1.8]	1.5 [1.2, 1.9]	0.793
Cholesterol (mmol/L)	6.3 (0.9)	6.4 (1.1)	0.524
HDL-cholesterol (mmol/L)	1.9 (0.4)	1.9 (0.4)	0.639
LDL-cholesterol (mmol/L)	3.6 (0.9)	3.7 (1.0)	0.554
Triglycerides (mmol/L)	2.0 (0.7)	2.0 (0.7)	0.578
Folate (nmol/l)	15.0 [11.0, 23.8]	13.0 [9.9, 18.0]	0.078
Vitamin B12 (µmol/L)	214.5 [174.2, 256.0]	211.0 [169.2, 253.0]	0.764
25-hydroxyvitamin D (µmol/L)	79.0 (26.4)	69.9 (27.8)	0.045
Leptin (µmol/L)	1527.2 [851.9, 2329.0]	1599.5 [966.9, 2497.7]	0.273
Sedentary time (hours/day)*	17.3 (1.5)	18.0 (1.6)	0.012
Light physical activity (hours/day)*	4.7 (1.2)	4.3 (1.3)	0.035
Moderate-vigorous physical activity (hours/day)*	1.4 (0.7)	1.2 (0.8)	0.178
Offspring data
Gestational age (days)	279.3 (10.9)	280.9 (11.7)	0.377
Female sex, n (%)	15 (35.7)	147 (49.0)	0.147
Birth weight (g)	3552.3 (497.4)	3582.2 (529.4)	0.724
Birth length (cm)	50.3 (2.2)	50.1 (2.3)	0.613
Neonatal sum of skinfolds (mm)	17.9 (3.3)	18.8 (4.0)	0.258
*For normal variables the standard t test was used	U Mann Whitney test was used for non-normal varibales	and standard chi-square tests were used to analyze categorical data.

### Sheet: Supplementary table 2
Supplementary table 1: Mean comparison between the South Asian samples included in the beadchip versus their respective excluded samples.
Variable	Without DNA methylation data (n=24)	With DNA methylation data 168	p*
Age	28.0 (4.2)	28.2 (4.6)	0.896
Weeks’ gestation	28.6 (1.3)	28.2 (1.2)	0.111
Multiparious (%)	12 (50.0)	100 (59.5)	0.507
Height (cm)	162.2 (4.4)	159.9 (5.7)	0.057
Smoking status			0.359
3 motnths pre-pregnancy	0 (0.0)	1 (0.6)
Current	1 (4.2)	2 (1.2)
Former	3 (12.5)	9 (5.4)
Never	20 (83.3)	155 (92.8)
Pre-pregnancy alcohol intake, n (%)	1 (4.2)	5 (3.0)	1.000
Pre-pregnancy BMI (kg/m2)	23.1 (3.6)	23.8 (4.1)	0.506
BMI (kg/m2)	27.0 (3.9)	26.8 (4.1)	0.820
Total fat (%)	26.3 (8.1)	26.2 (8.2)	0.970
Trunkal fat (%)	13.9 (4.8)	14.0 (5.4)	0.911
Systolic blood pressure (mmHg)	102.4 (8.4)	101.1 (8.7)	0.492
Diastolic blood pressure (mmHg)	65.4 (6.1)	66.1 (6.9)	0.637
First degree relative with diabetes	13 (56.5)	79 (47.3)	0.544
GDM (WHO2013)	11 (47.8)	70 (41.7)	0.737
GDM (WHO1999)	3 (13.6)	25 (15.1)	1.000
Fasting glucose (mmol/L)	4.9 (0.6)	5.0 (0.6)	0.816
2 hour glucose (mmol/L)	6.1 (1.9)	6.4 (1.5)	0.401
HbA1c (%)	5.3 (0.4)	5.3 (0.3)	0.834
Fasting Insulin (pmol/L)	84.0 [55.0, 91.0]	71.0 [57.0, 100.5]	0.488
Fasting Cpeptid (pmol/L)	925.0 [747.0, 1157.0]	855.5 [688.0, 1067.5]	0.405
Fasting HOMA-B (pmol/L)	175.5 [160.6, 208.8]	179.1 [154.9, 207.9]	0.680
Fasting HOMA-IR	2.0 [1.6, 2.5]	1.8 [1.4, 2.3]	0.390
Cholesterol (mmol/L)	6.0 (1.3)	6.0 (1.0)	0.966
HDL-cholesterol (mmol/L)	1.8 (0.5)	1.9 (0.4)	0.205
LDL-cholesterol (mmol/L)	3.4 (1.2)	3.3 (0.9)	0.520
Triglycerides (mmol/L)	2.0 (0.6)	2.0 (0.6)	0.811
Folate (nmol/l)	12.5 [9.5, 15.8]	12.0 [9.4, 16.0]	0.639
Vitamin B12 (µmol/L)	185.5 [154.5, 229.8]	186.0 [150.0, 232.2]	0.910
25-hydroxyvitamin D (µmol/L)	46.8 (26.1)	45.6 (22.2)	0.825
Leptin (µmol/L)	2302.1 [1380.6, 2591.3]	2276.9 [1532.8, 3295.8]	0.399
Sedentary time (hours/day)*	17.7 (1.9)	17.8 (1.7)	0.836
Light physical activity (hours/day)*	5.1 (2.2)	4.6 (1.3)	0.214
Moderate-vigorous physical activity (hours/day)*	0.6 (0.4)	1.0 (0.9)	0.101
Offspring data
Gestational age (days)	278.0 (12.8)	277.1 (12.6)	0.755
Female sex, n (%)	7 (30.4)	79 (48.8)	0.154
Birth weight (g)	3424.6 (470.5)	3211.7 (512.2)	0.056
Birth length (cm)	50.1 (2.4)	49.3 (2.2)	0.109
Neonatal sum of skinfolds (mm)	18.0 (4.3)	17.0 (3.6)	0.307
*For normal variables the standard t test was used	U Mann Whitney test was used for non-normal varibales	and standard chi-square tests were used to analyze categorical data.
